# Cine phase contrast magnetic resonance imaging of calf muscle contraction in pediatric patients with cerebral palsy and healthy children: comparison of voluntary motion and electrically evoked motion

**DOI:** 10.1101/2023.08.02.23293313

**Authors:** Claudia Weidensteiner, Xeni Deligianni, Tanja Haas, Philipp Madoerin, Oliver Bieri, Meritxell Garcia, Jacqueline Romkes, Erich Rutz, Francesco Santini, Reinald Brunner

## Abstract

The aim of this study is to investigate the feasibility of phase contrast imaging for assessment of muscle function in children with cerebral palsy. Time-resolved cine phase contrast MRI at 3T was synchronized with (a) electrical muscle stimulation (EMS) of the calf muscle and (b) voluntary plantarflexion following visual instructions. Fourteen ambulatory pediatric patients with equinus and 13 normally developing, healthy children were scanned. Ten patients were scanned pre and post botulinum toxin treatment. Four patients and four healthy children performed voluntary plantarflexion additionally to EMS. The achieved force was higher for the voluntary task for both patients and healthy controls, but its periodicity was worse compared to the stimulated contraction in patients. Therefore, it was possible to acquire contraction velocity time courses showing two distinct velocity peaks – the first for voluntary muscle contraction and the second for release – in four out of four healthy controls but in none of the patients. During EMS, two distinct velocity peaks could be resolved if the tolerated current was high enough to evoke sufficient contraction. That was achieved in 21% of the scans in patients (15 out of 72 scans during EMS in total) compared to 82% (14 out of 17) in healthy children. Then, the data quality was sufficient to generate strain maps. However, it was not possible to detect an effect of botulinum toxin in these patients since we did not succeed in acquiring data with sufficient quality both pre- and post-treatment. In conclusion, both EMS and voluntary motion worked well in healthy, normally developing children. Compliance was higher for the voluntary task for both patients and healthy controls. In conclusion, it was necessary to use EMS for a successful measurement of contraction/release velocity and strain in CP patients and although in this cohort the results were inconclusive, in the future optimization of the stimulation protocol could increase the acceptance and improve the output.
