## Supplementary material for "Cine phase contrast magnetic resonance imaging of calf muscle contraction in pediatric patients with cerebral palsy and healthy children: comparison of voluntary motion and electrically evoked motion": S4 Data

### Sheet: patients
data processing force files
subject	leg	name force files	quality	mean curve stimulation calculated	mean max force stimulation [N]	max voluntary force MVF	rel force=max force stim /max vol force	preset level for voluntary paradigm [N]	stimulation current amplitude [mA]
101_1	r	venc25_r				94			15
	r	venc25_wiederhol_r		y	4.4	94	0.0468085
101_2	l	venc25_l		y	9.8	182	0.0538462		13
	r	venc25_r		y	4.5	108	0.0416667		14
	l	venc10_l		y	0.8	182	0.0043956
	r	venc10_r		y	1.3	108	0.012037
101_3	r	venc25_r		y	3.7	113	0.0327434		18
	r	venc10_r		y	2.5	113	0.0221239
102_1	r	venc25_r		y	53.6	258	0.207752		16
102_2	l	venc25_l		y	10.8	342	0.0315789		15
	r	venc25_r		y	11.6	129	0.0899225		15
	l	venc10_l		y	7.3	342	0.021345
	r	venc10_r		y	11.6	129	0.0899225
102_3	r	venc25_r		y	6.1	254	0.0240157		16
	r	venc10_r		y	4.3	254	0.0169291
103_1	r	venc25_r		y	2.7	121	0.022314		16
103_2	l	venc25_l		y	1.6	131	0.0122137		17
	r	venc25_r		y	3.7	108	0.0342593		15
103_3	r	venc25_r		y	12.3	96	0.128125		19
	r	venc10_r		y	12.8	96	0.133333
104_1	l	venc25_l		y	8.8	64	0.1375		15
	l	venc10_l		y	8.8	64	0.1375
104_2	l	venc25_l		y	2.7	12	0.225		18
	r	venc25_r		y	1.2	114	0.0105263		19
104_3	l	venc25_l		y	7.4	84	0.0880952		19
	l	venc10_l		y	5.7	84	0.0678571
105_1	l	venc25_l		y	4.5	46	0.0978261		14
	l	venc10_l		y	4.8	46	0.104348
105_2	l	venc25_l		y	10.6	70	0.151429		9
	r	venc25_r		y	11.6	72	0.161111		7
	l	venc10_l		y	9.3	70	0.132857
	r	venc10_r		y	11.1	72	0.154167
105_3	l	venc25_l		y	1.5	76	0.0197368		16
	l	venc10_l		y	1.6	76	0.0210526
106_1	l	venc25_l		y	0.8	36	0.0222222		8
	l	venc10_l		y	0.8	36	0.0222222
106_2	l	venc25_l		y	2	65	0.0307692		15
	l	venc10_l		y	0.5	65	0.00769231		15
	r	_				100
106_3	l	venc25_l		y	0	40	0		8
	l	venc10_l		y	1.1	40	0.0275		10
107_1	l	venc25_l		y	2.9	92	0.0315217		20
	l	venc10_l		y	2.2	92	0.023913
108_1	r	venc25_r		y	1.4	143	0.00979021		10
109_1	l	venc25_l		y	10.6	127	0.0834646		14
	l	venc10_l		y	10	127	0.0787402
109_2	l	venc25_l		y	1.1	208	0.00528846		15
	l	venc10_l		y	0.8	208	0.00384615
	r	venc25_r		y	0	253	0		16
	r	venc10_r		y	0	253	0		18
109_3	l	venc25_l		y	3.8	199	0.0190955		13
	l	venc10_l		y	3.4	199	0.0170854
	l	vol_l		y	10.1	199	0.0507538	10 N
110_1	l	venc25_l		y	3.6	177	0.020339		13
	l	venc10_l		y	5.7	177	0.0322034		14
112_1	r	venc25_r		y	0	71	0		6
	r	venc10_r		y	0	71	0		7
114_1	r	venc25_r		y	0	157	0		5
114_2	r	venc25_r		y	0	163	0		7
	r	venc10_r		y	0	163	0
	l	venc25_l			0	218	0		5
	l	venc10_l			0	218	0
114_3	r	venc25_r		y	0.9	219	0.00410959		10
	r	venc10_r		y	0.8	219	0.00365297
	r	vol_r_1		y	22.4	219	0.102283	20 N
	r	vol_r_2		y	23.2	219	0.105936
115_1	r	venc25_r		y	0	172	0		12
115_2	r	venc25_r		y	3.3	152	0.0217105		19
	r	venc10_r		y	1.9	152	0.0125
	r	vol_r		y	15	152	0.0986842	20
	l	_				286
115_3	r	venc25_r		y	0	135	0		12
	r	venc10_r		y	0	135	0		14
	r	vol_r		y	28.1	125	0.2248	20
116_1	l	venc25_l		y	11.3	104	0.108654		13
	l	venc10_l		y	10.7	104	0.102885
	l	vol_l		y	16	104	0.153846	20
116_2	l	venc25_l		y	0	83	0		8
	l	venc10_l		y	0.9	83	0.0108434
	l	vol_l		y	27.2	83	0.327711	20
	r	venc25_r		y	0	108	0		8
	r	venc10_r		y	0	108	0
_1: pre
_2: 6w					mean	135.42	0.0544101
_3: 12w

### Sheet: controls
data processing force files
subject	leg	name force files	quality	mean curve stimulation calculated	mean max force stimulation [N]	max voluntary force MVF	rel. force=max force stim /max vol force	preset level for voluntary paradigm [N]	stimulation current amplitude [mA]	preset level rel to MVF
1	r	venc25_r		y	2.5	275	0.00909091		20
2	r	venc25_r							23
	r	venc25_r_wiederhol		y	3.5	388	0.00902062		23
3	l	_			0	326	0		24
4	r	venc25_l; ramp 2 s		y	43.2	292	0.147945		26
5	l	venc25_l		y	22.4	257	0.0871595		28
6	l	venc25_l		y	21.6	260	0.0830769		22
7	r	venc25_r		y	21.3	151	0.14106		20
8	r	venc25_r		y	24.1	273	0.0882784		20
9	r	venc25_r		y	22.5	155	0.145161		16
10	r	venc25_r		y	7.9	170	0.0464706		23
11	l	venc25_l		y	17.1	108	0.158333		21
12	r	venc25_r		y	6.4	207	0.0309179		13
	r	venc10_r		y	6.4	207	0.0309179
					mean	236.077	0.0751871
second session:
1	r	venc10_r		y	10.9	273	0.0399267	30	25	0.10989
		venc10_vol		y	26.4	273	0.0967033
7	r	venc10_r		y	60.4	268	0.225373	40	23	0.149254
		venc10_vol		y	36.4	268	0.135821
8	r	venc10_r		y	84.1	213	0.394836	40	26	0.187793
		venc10_vol		y	33.1	213	0.155399
13	r	venc10_r		y	64.1	343	0.18688	40	22	0.116618
		venc10_vol		y	40.5	343	0.118076

### Sheet: ttests
subject	patients pre vs. 6w post rel force			patients pre vs. 12w post rel force			patients MFV pre vs. 6w			patients MFV pre vs. 12w
101 r 25	5	4		3			94	108		113
102 r 25	21	9		2			258	129		254
103 r 25	2	1		13			121	108		96
104 l 25	14	23		9			64	12		84
105 l 25	10	15		2			46	70		76
106 l 25	2	3		0			36	65		40
109 l 25	8	1		2			127	208		199
114 r 25	0	0		0			157	163		219
115 r 25	0	2		0			172	152		135
116 l 25	11	0					104	83
n=10	ttest p	0.49714		0.230962	n=9		n=10	0.656444	n=9	0.2308
subject	patients treated vs non-treated 6w rel force			patients treated vs non-treated 6w MVF
101	4	5		108	182
102	9	3		129	342
103	1	3		108	131
104	23	1		12	114
105	15	16		70	72
106				65	100
109	1	0		208	253
114	0	0		163	218
115				152	286
116	0	0		83	108
n=8	ttest p	0.306182		n=10	0.00656567
	MVF patients affected leg pre vs. controls				MVF patients non-affected leg 6w vs. controls				rel force patients affected leg pre vs.control			rel force patients non-affected 6w leg vs.control
subject					subject
101 r 25	94		275		101	182			5	1		5
102 r 25	258		388		102	342			21	1		3
103 r 25	121		326		103	131			2	0		3
104 l 25	64		292		104	114			14	15		1
105 l 25	46		257		105	72			10	9		16
106 l 25	36		260		106	100			2	8
109 l 25	127		151		109	253			8	14		0
114 r 25	157		273		114	218			0	9		0
115 r 25	172		155		115	286			0	15
116 l 25	104		170		116	108			11	5		0
107	92		108						3	16
108	143		207						1	3
110	177		343						2	19
112	72								0
	mean	118.786	246.538		n=10	180.6		mean	5.64286	8.84615		3.5
n=14/13	ttest p	0.000167525				0.0901973				0.207655		0.0569345
